# CLEC10A marks an MHC class II-high tumour myeloid state that lies in T-cell-rich neighbourhoods, and its survival association is seen in MYCN non-amplified neuroblastoma

**DOI:** 10.64898/2026.10.30.26366893

**Authors:** Shoryu Takayama, Keisuke Yamazaki, Tomonori Tsuchiya, Hiroki Kanamori, Atsuki Naoe, Yasuhiro Kondo, Shunsuke Watanabe, Toshihiro Yasui, Eri Ogawa, Mikihiro Inoue

## Abstract

**Background:** CLEC10A (CD301) is widely used as a marker of CD1c-positive conventional type 2 dendritic cells (cDC2). Whether it carries prognostic information in neuroblastoma has not been examined, and what it marks inside tumour myeloid cells has not been separated from the artefacts that dominate marker-positive versus marker-negative comparisons.

**Methods:** CLEC10A and overall survival were analysed in three neuroblastoma cohorts (920 tumours) using MYCN-stratified Cox models and random-effects meta-analysis, with a Knapp–Hartung sensitivity analysis. In the GSE147766 immune-cell atlas, CLEC10A-positive cells were matched to negative cells on sequencing depth and myeloid subtype within patient before patient-paired pseudobulk differential expression. In six Visium HD sections (8 µm bins) from five patients, T-cell transcript density within 48 µm of matched bins was compared with patient-level inference and a spatial block bootstrap.

**Results:** Detection of CLEC10A rose 2.48-fold per standard deviation of log sequencing depth, and only 18% of CLEC10A-positive cells were cDC2-like. After matching, 107 genes remained differentially expressed; MHC class II dominated, reproducing within monocytes and macrophages alone (7 of 7 patients), while the S100 alarmin programme was lower. Decomposing the design showed the apparent MYC-target enrichment to be attributable to depth, and the MHC class II signal invariant to every correction. CLEC10A-positive myeloid bins occupied T-cell-richer neighbourhoods in all five patients (pooled paired difference 0.051, 95% bootstrap interval 0.003 to 0.134). Survival association was present in MYCN non-amplified disease (pooled hazard ratio 0.77) and absent in amplified disease, a difference that three cohorts cannot establish.

**Conclusions:** CLEC10A marks an MHC class II-high, alarmin-low myeloid state rather than cDC2 abundance, and that state lies near T cells. Whether these cells prime T cells is untested.
