## Supplementary Figures S1-S6 and Supplementary Tables S1-S11 for "CLEC10A marks an MHC class II-high tumour myeloid state that lies in T-cell-rich neighbourhoods, and its survival association is seen in MYCN non-amplified neuroblastoma": Supplementary_Table_S4_GSEA_Hallmark.csv

Name	Term	ES	NES	NOM p-val	FDR q-val	FWER p-val	Tag %	Gene %	Lead_genes	q
prerank	Complement	-0.4819187967102398	-1.913650846681881	0.0	0.0033571840347248125	0.003	41/94	23.51%	S100A9;S100A12;CTSD;LAMP2;LGMN;APOC1;EHD1;CD59;C3;CTSL;SERPINA1;GNB4;DOCK4;CTSS;CA2;FCER1G;IL6;C2;CD55;CPQ;MSRB1;IRF2;LYN;TIMP2;GMFB;LGALS3;HSPA1A;DUSP6;CTSB;RAF1;CALM3;PPP2CB;CTSC;PLEK;GNG2;LTA4H;ATOX1;ADAM9;GNB2;GNGT2;CALM1	0.0033571840347248125
prerank	Reactive Oxygen Species Pathway	-0.5534204007490898	-1.7577697172349953	0.006172839506172839	0.016785920173624062	0.028	14/29	22.35%	TXN;LAMTOR5;SOD1;NDUFB4;SOD2;PRDX1;FTL;G6PD;TXNRD1;NDUFS2;MGST1;MSRA;ATOX1;PRDX2	0.016785920173624062
prerank	Coagulation	-0.4906123918986004	-1.6789918706463527	0.006060606060606061	0.03618298348536742	0.089	19/41	22.67%	LAMP2;LGMN;APOC1;CFD;WDR1;C3;SERPINA1;PLAU;MSRB2;C2;CPQ;DUSP6;CTSB;ISCU;PLEK;A2M;LTA4H;ADAM9;GNB2	0.03618298348536742
prerank	Adipogenesis	-0.41685449402079944	-1.6767357796393265	0.0	0.027417002950252636	0.09	37/100	20.48%	TKT;APOE;MGST3;RIOK3;MGLL;APLP2;C3;PFKFB3;CYC1;SOD1;CD151;UQCRC1;UCP2;CHCHD10;SDHB;SULT1A1;GHITM;PDCD4;RETN;MTCH2;STAT5A;SDHC;BCL6;SLC1A5;ALDOA;RTN3;PLIN2;GRPEL1;UQCR11;PRDX3;SUCLG1;UQCR10;IMMT;AK2;ACAA2;NDUFS3;IDH3G	0.027417002950252636
prerank	Xenobiotic Metabolism	-0.44564585890217173	-1.665878663688981	0.0027548209366391185	0.02529078639492692	0.104	21/65	22.11%	AQP9;PGD;APOE;HMOX1;GSTO1;ACP2;CA2;MT2A;GCH1;NINJ1;MAN1A1;TMEM176B;SLC1A5;SLC6A6;PTGES3;PSMB10;BLVRB;CNDP2;IRF8;ASL;ATP2A2	0.02529078639492692
prerank	heme Metabolism	-0.4272861097176197	-1.6414522314295175	0.0014619883040935672	0.026484451829495742	0.127	28/76	22.98%	LAMP2;MGST3;RIOK3;BLVRA;SDCBP;C3;CA2;TFRC;BSG;EIF2AK1;UCP2;MPP1;SIDT2;SEC14L1;ACP5;DAAM1;CTSB;MKRN1;GYPC;RNF19A;BLVRB;RAD23A;YPEL5;ELL2;BMP2K;NCOA4;PRDX2;HTATIP2	0.026484451829495742
prerank	Oxidative Phosphorylation	-0.3809880508596793	-1.598747075595553	0.0	0.03373170625366359	0.181	65/140	31.40%	TCIRG1;MGST3;ATP6V1F;NDUFA9;ATP6V0E1;OAT;CYC1;NDUFB4;ATP6V1E1;ATP6AP1;IDH2;SLC25A11;UQCRC1;TIMM17A;SDHB;NDUFS6;NDUFV2;TIMM8B;SDHC;LRPPRC;ISCU;SDHD;OGDH;IDH3B;GRPEL1;UQCR11;ATP6V1D;PRDX3;NDUFS2;NDUFB3;SUCLG1;UQCR10;IMMT;UQCRB;ACAA2;ACAA1;NDUFS3;IDH3G;VDAC1;GPI;COX5B;COX6C;SLC25A5;COX7C;COX7A2;NDUFA5;BAX;UQCRQ;PDHB;ACADM;CYB5R3;VDAC2;HADHB;NDUFB2;NDUFV1;MPC1;NDUFA4;FDX1;SURF1;NDUFS7;ATP6V0B;NDUFC2;…	0.03373170625366359
prerank	Inflammatory Response	-0.37773414120661825	-1.5263482075852708	0.001364256480218281	0.060289429956933094	0.324	30/103	15.88%	C5AR1;AQP9;C3AR1;CCL2;TNFAIP6;SELL;EBI3;CCRL2;CD82;MSR1;SRI;IL6;CD55;BST2;GCH1;LY6E;CCL20;IL4R;CD48;RELA;TAPBP;LYN;ICAM1;KIF1B;FPR1;LDLR;P2RX4;RAF1;EIF2AK2;CXCL10	0.060289429956933094
prerank	KRAS Signaling Up	-0.3944699375719435	-1.503319466805895	0.011347517730496455	0.06664632009675925	0.393	32/75	25.46%	GPNMB;ADAMDEC1;SPP1;LCP1;MAFB;C3AR1;FUCA1;ADAM17;CTSS;PLAU;CA2;FCER1G;RABGAP1L;G0S2;GADD45G;CCL20;RETN;TMEM176B;DUSP6;ITGB2;CXCL10;GYPC;PRDM1;MMD;IRF8;TMEM176A;MAP3K1;CBL;NIN;PSMB8;LAPTM5;IL10RA	0.06664632009675925
prerank	Interferon Alpha Response	-0.4046494568006698	-1.5014420635793817	0.029806259314456036	0.06087693716300994	0.399	31/60	27.15%	HLA-C;IFIH1;ISG15;SAMD9L;SELL;CCRL2;ADAR;BST2;IFIT2;IRF2;LY6E;IL4R;IFI27;NUB1;GBP2;EPSTI1;IFI44L;EIF2AK2;CXCL10;NCOA7;RIPK2;OAS1;IFI35;STAT2;PARP14;IL15;PSME2;PSMB8;TRIM26;CD47;IFITM3	0.06087693716300994
prerank	UV Response Up	-0.3946048001728334	-1.4905637787812769	0.015759312320916905	0.061243175421343554	0.425	23/74	16.84%	BID;HMOX1;ATP6V1F;GRINA;PSMC3;CA2;TFRC;IL6;BSG;SOD2;GCH1;NR4A1;TCHH;SULT1A1;LYN;DNAJB1;ICAM1;ALDOA;CYB5R1;PRKACA;GRPEL1;DNAJA1;NXF1	0.061243175421343554
prerank	Estrogen Response Early	0.333218413629945	1.364103512331218	0.05588235294117647	0.5440011842202649	0.507	11/52	9.42%	AREG;SLC7A5;TIAM1;KLF4;CHPT1;PPIF;TIPARP;BCL2;ELF1;SYNGR1;RARA	0.5440011842202649
prerank	Interferon Gamma Response	-0.32232340005203824	-1.335528843490201	0.05319148936170213	0.203762419885381	0.878	57/121	27.31%	TNFAIP2;HLA-B;IFIH1;ISG15;CCL2;ARID5B;TNFAIP6;SLAMF7;SAMD9L;APOL6;HLA-A;MT2A;SRI;IL6;ADAR;VAMP5;BST2;IFIT2;SOD2;IRF2;GCH1;LY6E;IL4R;TAPBP;IFI27;ICAM1;PTPN6;MVP;EPSTI1;IFI44L;FPR1;SECTM1;EIF2AK2;PSMB10;CXCL10;FCGR1A;RIPK2;SPPL2A;STAT1;HIF1A;IFI35;IRF8;PELI1;STAT2;RBCK1;PARP14;IL15;PSME2;CD86;PSMB8;CSF2RB;TRIM26;IL10RA;NCOA3;RNF213;IFITM3;ST3GAL5	0.203762419885381
prerank	IL-2/STAT5 Signaling	-0.3367435637337073	-1.3258269382914873	0.07334273624823695	0.20255010342839705	0.901	29/85	21.19%	IGF2R;SPP1;CAPG;LTB;NFKBIZ;GSTO1;HK2;SELL;CA2;P4HA1;ANXA4;RABGAP1L;CD81;XBP1;IL4R;SWAP70;CD48;ITGAV;SLC1A5;P2RX4;PLIN2;CXCL10;CD83;DHRS3;SLC39A8;BCL2L1;IRF8;ODC1;SERPINB6	0.20255010342839705
prerank	Fatty Acid Metabolism	-0.34118487921106305	-1.297212351715401	0.1067251461988304	0.22716945301637897	0.937	30/71	27.80%	HSP90AA1;HSD17B4;SMS;MGLL;BLVRA;LGALS1;CA2;HSPH1;G0S2;GLUL;SDHC;ALDOA;SDHD;ERP29;IDH3B;SUCLG1;IL4I1;ACAA2;ACAA1;SUCLG2;IDH3G;ODC1;SERINC1;ELOVL5;PDHB;ACSL4;ACADM;HADHB;IDI1;PRDX6	0.22716945301637897
prerank	p53 Pathway	-0.3287370086890528	-1.291576692969987	0.07355021216407355	0.2196344399606633	0.942	19/84	16.30%	CTSD;ADA;HMOX1;FUCA1;TCN2;DRAM1;RXRA;CD82;CD81;WWP1;NINJ1;TCHH;GM2A;RNF19B;MAPKAPK3;ISCU;CEBPA;CDKN2AIP;TSC22D1	0.2196344399606633
prerank	Bile Acid Metabolism	-0.4143609998317105	-1.2547298328919134	0.15981012658227847	0.2635389467258978	0.967	15/23	33.94%	HSD17B4;AQP9;SOD1;RXRA;IDH2;GSTK1;ATXN1;IDI1;CYP27A1;SLC22A18;ACSL1;ABCA1;FADS1;SCP2;IDH1	0.2635389467258978
prerank	Protein Secretion	-0.3236267554153257	-1.2184462023690583	0.1593984962406015	0.3107040910568847	0.985	18/64	24.45%	IGF2R;LAMP2;STX12;SNX2;SOD1;CD63;CLN5;KIF1B;RAB2A;GALC;LMAN1;CTSC;GNAS;GOLGA4;ATP1A1;NAPA;SCAMP1;NAPG	0.3107040910568847
prerank	TNF-alpha Signaling via NF-kB	-0.2814466920889398	-1.1900734888023492	0.1325459317585302	0.3486497790136435	0.991	37/151	17.87%	SLC2A6;CCL4;TNFAIP2;EHD1;BCL2A1;TNF;IFIH1;CCL2;DRAM1;TNFAIP6;MARCKS;PFKFB3;IER2;PLAU;CCRL2;IL6;IFIT2;G0S2;SOD2;GCH1;NINJ1;CCL20;NR4A1;RNF19B;RELA;EGR1;ICAM1;STAT5A;BCL6;PTX3;LDLR;CFLAR;CXCL10;TSC22D1;CD83;RIPK2;DNAJB4	0.3486497790136435
prerank	Glycolysis	-0.3118188975644004	-1.177035018817291	0.21542940320232898	0.35521363006009377	0.995	33/68	36.11%	PGK1;TXN;HK2;SOD1;P4HA1;ENO1;SLC16A3;UGP2;SDHC;G6PD;ME2;ALDOA;CITED2;PKM;PPP2CB;HAX1;GNPDA1;RBCK1;HDLBP;B4GALT1;IRS2;TALDO1;GLRX;VCAN;PYGL;IDH1;DLD;FKBP4;LDHA;PSMC4;ISG20;PGAM1;GMPPB	0.35521363006009377
prerank	Epithelial Mesenchymal Transition	-0.32879228457860876	-1.172256119454658	0.22091310751104565	0.34606972091288274	0.995	12/53	12.84%	SPP1;CAPG;CD59;FUCA1;LGALS1;DAB2;IL6;IL32;CALU;ITGAV;PTX3;BASP1	0.34606972091288274
prerank	TGF-beta Signaling	0.3283720530327519	1.1476063993070078	0.23641304347826086	1.0	0.919	4/30	5.29%	THBS1;SMAD3;TGIF1;FKBP1A	1.0
prerank	Allograft Rejection	0.25359812568003515	1.1448993509966454	0.168	0.712752571978388	0.921	8/98	1.90%	FCGR2B;HLA-DQA1;HLA-DRA;HLA-DMA;CD1D;CD74;HDAC9;HLA-DMB	0.712752571978388
prerank	Hypoxia	-0.28698544547641197	-1.111632862654816	0.28936170212765955	0.4470916516085901	0.999	19/80	17.89%	HMOX1;PGK1;HK2;PLAC8;PFKFB3;ANXA2;MT2A;P4HA1;IL6;ENO1;UGP2;GAPDH;ALDOA;SLC6A6;PLIN2;WSB1;CITED2;GAA;JMJD6	0.4470916516085901
prerank	E2F Targets	0.2779687827200121	1.0668919473679233	0.34593023255813954	0.800643919769077	0.971	20/47	28.79%	HMGA1;DNMT1;DCK;IPO7;DEK;HMGB2;DDX39A;SNRPB;RANBP1;DCTPP1;MTHFD2;XRCC6;ING3;ANP32E;SYNCRIP;POLE4;PNN;NME1;PSIP1;TRA2B	0.800643919769077
prerank	mTORC1 Signaling	-0.2490557531860982	-1.0392765557072356	0.3628808864265928	0.5891857980942047	1.0	57/127	37.14%	LGMN;GGA2;PGK1;HK2;P4HA1;TFRC;ENO1;XBP1;PRDX1;UFM1;GAPDH;HSPE1;G6PD;SLC1A5;ALDOA;TXNRD1;ITGB2;SLC6A6;SLA;SKAP2;LDLR;PSMB5;PSMA4;ATP6V1D;CTSC;IMMT;CORO1A;LTA4H;GPI;ATP2A2;HSPA4;PSMD13;ELOVL5;BTG2;SLC9A3R1;SQSTM1;IDI1;COPS5;GLRX;GTF2H1;RPN1;STIP1;ACTR3;FADS1;HSPD1;PSMA3;TES;RIT1;IDH1;LDHA;NFKBIB;USO1;PSMC4;CFP;DAPP1;YKT6;PSMD12	0.5891857980942047
prerank	Unfolded Protein Response	0.2499208353190605	1.0312209914538648	0.367601246105919	0.764414181037673	0.985	18/67	18.78%	HERPUD1;SLC7A5;DNAJB9;VEGFA;SSR1;FUS;BANF1;EIF2AK3;NHP2;SEC11A;HSPA5;EDEM1;NPM1;SPCS1;EEF2;PDIA6;ATF6;MTHFD2	0.764414181037673
prerank	Apoptosis	-0.25546666892307535	-1.0067470943020809	0.44054054054054054	0.6458930153764041	1.0	30/87	29.48%	IGF2R;BID;HMOX1;TNF;BCAP31;SOD1;IL6;SOD2;GCH1;RELA;PDCD4;TIMP2;LGALS3;CFLAR;DNAJA1;BCL2L1;XIAP;PMAIP1;DAP;BAX;SLC20A1;CTNNB1;ATF3;VDAC2;BTG2;SQSTM1;IFITM3;BIRC3;JUN;CD14	0.6458930153764041
prerank	IL-6/JAK/STAT3 Signaling	0.2421899472115387	0.9637701270452876	0.5432098765432098	0.8734858016924482	0.998	6/52	4.89%	IL1R2;PTPN2;IL13RA1;TNFRSF12A;CSF2RA;CSF3R	0.8734858016924482
prerank	UV Response Dn	-0.27905383300433373	-0.9503047739101327	0.5388272583201268	0.7561124487096883	1.0	10/38	15.56%	MGLL;DAB2;ANXA2;RXRA;ANXA4;SRI;DYRK1A;ATXN1;LDLR;CITED2	0.7561124487096883
prerank	Estrogen Response Late	0.2317352853871139	0.9480602376403245	0.5705128205128205	0.7999830825676434	0.999	8/59	6.99%	AREG;SLC7A5;TIAM1;KLF4;SGK1;CHPT1;PPIF;BCL2	0.7999830825676434
prerank	Myc Targets V2	-0.3334035804339551	-0.9240808076029344	0.5555555555555556	0.7909525585811659	1.0	4/17	11.84%	HK2;NOP56;HSPE1;WDR43	0.7909525585811659
prerank	Pperoxisome	-0.2702055355533266	-0.9151060722232927	0.5976505139500734	0.7809326554621411	1.0	10/39	19.14%	HSD17B4;SOD1;IDH2;SOD2;PRDX1;GSTK1;ATXN1;MVP;DHRS3;ACAA1	0.7809326554621411
prerank	G2-M Checkpoint	0.22566809694149992	0.8899963231530735	0.668769716088328	0.8580045888535267	0.999	9/52	12.13%	SLC38A1;HMGA1;SLC7A5;SMAD3;SFPQ;DR1;CBX1;HMGN2;DDX39A	0.8580045888535267
prerank	Apical Junction	-0.22674062129611974	-0.8163532855291655	0.7897058823529411	0.9718840546945942	1.0	17/53	26.95%	MSN;EVL;FSCN1;VASP;ICAM1;CAP1;SKAP2;VCL;MPZL1;TSPAN4;ADAM9;SIRPA;CD86;ACTN4;B4GALT1;ARPC2;ITGB1	0.9718840546945942
prerank	Myc Targets V1	0.16672697793901897	0.7973939968656227	0.9580152671755725	0.9536262633738763	1.0	31/134	19.56%	EEF1B2;HNRNPA1;FBL;SF3A1;RSL1D1;PABPC4;UBA2;NHP2;APEX1;DDX21;PABPC1;DEK;ACP1;CBX3;CCT2;NCBP2;TUFM;PPIA;CLNS1A;RANBP1;SNRPD3;LSM7;EIF1AX;NPM1;GNL3;PSMB2;EIF3J;IMPDH2;EIF4H;XRCC6;EIF2S2	0.9536262633738763
prerank	Androgen Response	0.19539904320705204	0.761932975462181	0.8901098901098901	0.9074087780327141	1.0	7/48	11.10%	INSIG1;UAP1;SGK1;DNAJB9;TNFAIP8;SRP19;RAB4A	0.9074087780327141
prerank	Mitotic Spindle	-0.1954780366337546	-0.731170574816098	0.9266862170087976	1.0	1.0	24/62	31.17%	MARCKS;DOCK4;WASF2;PPP4R2;FSCN1;LRPPRC;KIF1B;PCGF5;ARHGDIA;ARHGAP5;VCL;SUN2;APC;MID1IP1;NIN;CAPZB;ATG4B;RICTOR;ACTN4;CYTH2;ITSN1;ABI1;RAB3GAP1;YWHAE	1.0
prerank	Myogenesis	-0.2067514723892678	-0.706402934611585	0.9210526315789473	1.0	1.0	6/37	17.08%	PDE4DIP;CFD;ATP6AP1;TNNI2;TPM3;GAA	1.0
prerank	DNA Repair	-0.18651498674418748	-0.7033320407399952	0.9383070301291249	1.0	1.0	21/71	30.19%	ADA;SDCBP;BCAP31;ARL6IP1;POLR2A;ITPA;RBX1;DCTN4;TAF10;ELL;NUDT21;GUK1;TAF9;NT5C3A;NELFE;POLR2I;MPC2;STX3;SURF1;GTF2H1;EIF1B	1.0
prerank	Cholesterol Homeostasis	-0.21305160166146742	-0.6944273638968903	0.925984251968504	1.0	1.0	5/33	14.29%	LGMN;ATXN2;S100A11;LGALS3;LDLR	1.0
prerank	PI3K/AKT/mTOR Signaling	-0.18179834541588652	-0.653649873753651	0.973293768545994	0.9984125436603479	1.0	26/49	40.80%	SMAD2;SLA;RAF1;ARHGDIA;PRKAR2A;ITPR2;STAT2;MKNK1;CSNK2B;SQSTM1;ARPC3;PTPN11;PRKCB;ACTR3;RIT1;DUSP3;PIKFYVE;NFKBIB;DAPP1;YWHAB;UBE2N;MAP2K3;MKNK2;ATF1;ACTR2;GRB2	0.9984125436603479
prerank	Spermatogenesis	-0.2218127854063689	-0.6328050370483476	0.9318181818181818	0.9775170402522975	1.0	3/19	20.68%	AGFG1;PRKAR2A;SIRT1	0.9775170402522975
