## Supplementary Figures S1-S6 and Supplementary Tables S1-S11 for "CLEC10A marks an MHC class II-high tumour myeloid state that lies in T-cell-rich neighbourhoods, and its survival association is seen in MYCN non-amplified neuroblastoma": Supplementary_Table_S7_Visium_section_census.csv

section	geo_sample	bins_in_tissue	median_bin_umi	tumour_pos	tumour_pct	myeloid_pos	myeloid_pct	tcell_pos	tcell_pct	clec10a_pos	clec10a_pos_myeloid	included	exclusion_reason
SJNBL013762	GSM9846517	188042	719.0	142321	75.69	4541	2.41	14	0.007	2	0	no	<10% myeloid-positive bins
SJNBL030342	GSM9846520	72084	423.0	65207	90.46	10231	14.19	482	0.669	39	16	no	<30 CLEC10A-positive myeloid bins
SJNBL030721	GSM9846522	243932	1076.0	235678	96.62	4886	2.0	291	0.119	3	0	no	<10% myeloid-positive bins
SJNBL030875	GSM9846523	155507	280.0	21972	14.13	36379	23.39	4536	2.917	587	343	yes
SJNBL032130	GSM9846524	154754	1333.0	147789	95.5	56502	36.51	6655	4.3	290	215	yes
SJNBL033392	GSM9846525	144981	813.0	124853	86.12	47930	33.06	5258	3.627	307	202	yes
SJNBL033392D4	GSM9846526	166127	938.0	156122	93.98	51482	30.99	5119	3.081	193	149	yes
SJNBL033705	GSM9846527	254879	921.0	230987	90.63	3545	1.39	81	0.032	2	0	no	<10% myeloid-positive bins
SJNBL066148	GSM9846530	53433	1433.0	48100	90.02	31832	59.57	6881	12.878	2030	1697	yes
SJNBL071611	GSM9846531	76964	460.0	56472	73.37	39415	51.21	7396	9.61	257	226	yes
