## Supplementary Figures S1-S6 and Supplementary Tables S1-S11 for "CLEC10A marks an MHC class II-high tumour myeloid state that lies in T-cell-rich neighbourhoods, and its survival association is seen in MYCN non-amplified neuroblastoma": Supplementary_Table_S9_Meta_analysis_sensitivity.csv

estimand	row	tau2_method	interval_method	estimate	lo	hi	p	tau2	Q	I2
CLEC10A x MYCN interaction, unadjusted	cohort: GSE85047			1.392	0.787	2.464	0.2559		0.189	0.0
CLEC10A x MYCN interaction, unadjusted	cohort: GSE62564			1.42	0.961	2.099	0.0782		0.189	0.0
CLEC10A x MYCN interaction, unadjusted	cohort: TARGET-NBL			1.216	0.671	2.204	0.5186		0.189	0.0
CLEC10A x MYCN interaction, unadjusted	pooled	DerSimonian-Laird	normal	1.364	1.028	1.811	0.0316	0.0	0.189	0.0
CLEC10A x MYCN interaction, unadjusted	pooled	DerSimonian-Laird	Knapp-Hartung	1.364	1.127	1.652	0.0199	0.0	0.189	0.0
CLEC10A x MYCN interaction, unadjusted	pooled	DerSimonian-Laird	Knapp-Hartung modified	1.364	0.733	2.542	0.1646	0.0	0.189	0.0
CLEC10A x MYCN interaction, unadjusted	pooled	REML	normal	1.364	1.028	1.811	0.0316	0.0	0.189	0.0
CLEC10A x MYCN interaction, unadjusted	pooled	REML	Knapp-Hartung	1.364	1.127	1.652	0.0199	0.0	0.189	0.0
CLEC10A x MYCN interaction, unadjusted	pooled	REML	Knapp-Hartung modified	1.364	0.733	2.542	0.1646	0.0	0.189	0.0
CLEC10A x MYCN interaction, unadjusted	leave-one-out: without GSE85047	DerSimonian-Laird	normal	1.355	0.978	1.879	0.0678	0.0
CLEC10A x MYCN interaction, unadjusted	leave-one-out: without GSE62564	DerSimonian-Laird	normal	1.305	0.864	1.97	0.2053	0.0
CLEC10A x MYCN interaction, unadjusted	leave-one-out: without TARGET-NBL	DerSimonian-Laird	normal	1.411	1.022	1.948	0.0361	0.0
CLEC10A x MYCN interaction, adjusted for age and stage	cohort: GSE85047			1.47	0.795	2.72	0.2195		0.398	0.0
CLEC10A x MYCN interaction, adjusted for age and stage	cohort: GSE62564			1.245	0.835	1.857	0.2828		0.398	0.0
CLEC10A x MYCN interaction, adjusted for age and stage	cohort: TARGET-NBL			1.541	0.817	2.907	0.1819		0.398	0.0
CLEC10A x MYCN interaction, adjusted for age and stage	pooled	DerSimonian-Laird	normal	1.356	1.008	1.823	0.0443	0.0	0.398	0.0
CLEC10A x MYCN interaction, adjusted for age and stage	pooled	DerSimonian-Laird	Knapp-Hartung	1.356	1.014	1.812	0.0458	0.0	0.398	0.0
CLEC10A x MYCN interaction, adjusted for age and stage	pooled	DerSimonian-Laird	Knapp-Hartung modified	1.356	0.707	2.598	0.182	0.0	0.398	0.0
CLEC10A x MYCN interaction, adjusted for age and stage	pooled	REML	normal	1.356	1.008	1.823	0.0443	0.0	0.398	0.0
CLEC10A x MYCN interaction, adjusted for age and stage	pooled	REML	Knapp-Hartung	1.356	1.014	1.812	0.0458	0.0	0.398	0.0
CLEC10A x MYCN interaction, adjusted for age and stage	pooled	REML	Knapp-Hartung modified	1.356	0.707	2.598	0.182	0.0	0.398	0.0
CLEC10A x MYCN interaction, adjusted for age and stage	leave-one-out: without GSE85047	DerSimonian-Laird	normal	1.323	0.943	1.855	0.1052	0.0
CLEC10A x MYCN interaction, adjusted for age and stage	leave-one-out: without GSE62564	DerSimonian-Laird	normal	1.504	0.967	2.34	0.0702	0.0
CLEC10A x MYCN interaction, adjusted for age and stage	leave-one-out: without TARGET-NBL	DerSimonian-Laird	normal	1.308	0.935	1.829	0.1165	0.0
CLEC10A hazard ratio, MYCN non-amplified	cohort: GSE62564			0.672	0.504	0.897	0.0069		1.997	0.0
CLEC10A hazard ratio, MYCN non-amplified	cohort: GSE85047			0.74	0.524	1.045	0.0868		1.997	0.0
CLEC10A hazard ratio, MYCN non-amplified	cohort: TARGET-NBL			0.893	0.676	1.179	0.4233		1.997	0.0
CLEC10A hazard ratio, MYCN non-amplified	pooled	DerSimonian-Laird	normal	0.769	0.647	0.914	0.0029	0.0	1.997	0.0
CLEC10A hazard ratio, MYCN non-amplified	pooled	DerSimonian-Laird	Knapp-Hartung	0.769	0.526	1.124	0.0966	0.0	1.997	0.0
CLEC10A hazard ratio, MYCN non-amplified	pooled	DerSimonian-Laird	Knapp-Hartung modified	0.769	0.526	1.124	0.0967	0.0	1.997	0.0
CLEC10A hazard ratio, MYCN non-amplified	pooled	REML	normal	0.769	0.647	0.914	0.0029	0.0	1.997	0.0
CLEC10A hazard ratio, MYCN non-amplified	pooled	REML	Knapp-Hartung	0.769	0.526	1.124	0.0966	0.0	1.997	0.0
CLEC10A hazard ratio, MYCN non-amplified	pooled	REML	Knapp-Hartung modified	0.769	0.526	1.124	0.0967	0.0	1.997	0.0
CLEC10A hazard ratio, MYCN non-amplified	leave-one-out: without GSE62564	DerSimonian-Laird	normal	0.829	0.668	1.029	0.0896	0.0
CLEC10A hazard ratio, MYCN non-amplified	leave-one-out: without GSE85047	DerSimonian-Laird	normal	0.777	0.588	1.026	0.0752	0.01947
CLEC10A hazard ratio, MYCN non-amplified	leave-one-out: without TARGET-NBL	DerSimonian-Laird	normal	0.699	0.56	0.872	0.0015	0.0
CLEC10A hazard ratio, MYCN-amplified	cohort: GSE62564			0.938	0.724	1.215	0.6281		0.27	0.0
CLEC10A hazard ratio, MYCN-amplified	cohort: GSE85047			1.029	0.651	1.625	0.9036		0.27	0.0
CLEC10A hazard ratio, MYCN-amplified	cohort: TARGET-NBL			1.076	0.634	1.826	0.7872		0.27	0.0
CLEC10A hazard ratio, MYCN-amplified	pooled	DerSimonian-Laird	normal	0.976	0.794	1.201	0.8201	0.0	0.27	0.0
CLEC10A hazard ratio, MYCN-amplified	pooled	DerSimonian-Laird	Knapp-Hartung	0.976	0.826	1.154	0.5993	0.0	0.27	0.0
CLEC10A hazard ratio, MYCN-amplified	pooled	DerSimonian-Laird	Knapp-Hartung modified	0.976	0.62	1.538	0.8412	0.0	0.27	0.0
CLEC10A hazard ratio, MYCN-amplified	pooled	REML	normal	0.976	0.794	1.201	0.8201	0.0	0.27	0.0
CLEC10A hazard ratio, MYCN-amplified	pooled	REML	Knapp-Hartung	0.976	0.826	1.154	0.5993	0.0	0.27	0.0
CLEC10A hazard ratio, MYCN-amplified	pooled	REML	Knapp-Hartung modified	0.976	0.62	1.538	0.8412	0.0	0.27	0.0
CLEC10A hazard ratio, MYCN-amplified	leave-one-out: without GSE62564	DerSimonian-Laird	normal	1.048	0.742	1.482	0.7886	0.0
CLEC10A hazard ratio, MYCN-amplified	leave-one-out: without GSE85047	DerSimonian-Laird	normal	0.963	0.763	1.215	0.7515	0.0
CLEC10A hazard ratio, MYCN-amplified	leave-one-out: without TARGET-NBL	DerSimonian-Laird	normal	0.959	0.766	1.201	0.7174	0.0
CLEC10A hazard ratio, all patients	cohort: GSE62564			0.561	0.477	0.661	0.0		10.938	81.7
CLEC10A hazard ratio, all patients	cohort: GSE85047			0.658	0.507	0.853	0.0016		10.938	81.7
CLEC10A hazard ratio, all patients	cohort: TARGET-NBL			0.898	0.716	1.126	0.3524		10.938	81.7
CLEC10A hazard ratio, all patients	pooled	DerSimonian-Laird	normal	0.688	0.515	0.918	0.0111	0.05279	10.938	81.7
CLEC10A hazard ratio, all patients	pooled	DerSimonian-Laird	Knapp-Hartung	0.688	0.377	1.254	0.1155	0.05279	10.938	81.7
CLEC10A hazard ratio, all patients	pooled	DerSimonian-Laird	Knapp-Hartung modified	0.688	0.365	1.296	0.1262	0.05279	10.938	81.7
CLEC10A hazard ratio, all patients	pooled	REML	normal	0.685	0.545	0.861	0.0012	0.02876	10.938	81.7
CLEC10A hazard ratio, all patients	pooled	REML	Knapp-Hartung	0.685	0.374	1.253	0.1143	0.02876	10.938	81.7
CLEC10A hazard ratio, all patients	pooled	REML	Knapp-Hartung modified	0.685	0.374	1.253	0.1143	0.02876	10.938	81.7
CLEC10A hazard ratio, all patients	leave-one-out: without GSE62564	DerSimonian-Laird	normal	0.774	0.57	1.05	0.0996	0.03312
CLEC10A hazard ratio, all patients	leave-one-out: without GSE85047	DerSimonian-Laird	normal	0.705	0.445	1.118	0.1372	0.10032
CLEC10A hazard ratio, all patients	leave-one-out: without TARGET-NBL	DerSimonian-Laird	normal	0.588	0.511	0.676	0.0	0.00033
