## Supplementary Figures S1-S6 and Supplementary Tables S1-S11 for "CLEC10A marks an MHC class II-high tumour myeloid state that lies in T-cell-rich neighbourhoods, and its survival association is seen in MYCN non-amplified neuroblastoma": Supplementary_Table_S10_Spatial_leave_one_patient_out.csv

patient_omitted	n_patients	pooled_paired_difference	ci_lower_95	ci_upper_95	bootstrap_fraction_at_or_below_zero
(none)	5	0.050645	0.003408	0.133612	0.0096
SJNBL030875	4	0.054701	-0.001284	0.148165	0.0368
SJNBL032130	4	0.061874	0.003976	0.154497	0.0104
SJNBL033392	4	0.059088	-0.000311	0.153466	0.0276
SJNBL066148	4	0.061896	0.008424	0.154465	0.0016
SJNBL071611	4	0.015666	-0.001471	0.035035	0.044
