## Supplementary Figures S1-S6 and Supplementary Tables S1-S11 for "CLEC10A marks an MHC class II-high tumour myeloid state that lies in T-cell-rich neighbourhoods, and its survival association is seen in MYCN non-amplified neuroblastoma": Supplementary_Table_S10b_Spatial_per_section_blockbootstrap.csv

section	patient	n_pairs	n_blocks	median_pos	median_neg	HL_diff	block_lo	block_hi	naive_lo	naive_hi	signed_rank_p	block_width	naive_width	inflation
SJNBL030875	SJNBL030875	341	129	0.1067	0.0862	0.03442	0.00251	0.07806	0.01586	0.05459	0.00015659099107313409	0.07555	0.03873	1.95
SJNBL032130	SJNBL032130	215	95	0.0445	0.0319	0.00573	-0.00782	0.02412	-0.00399	0.01878	0.27624819485216945	0.031939999999999996	0.022770000000000002	1.4
SJNBL033392	SJNBL033392	202	100	0.0722	0.0533	0.01573	-0.00569	0.04063	-0.00092	0.03256	0.049985696055165424	0.04632	0.033479999999999996	1.38
SJNBL033392D4	SJNBL033392	148	88	0.072	0.0467	0.01802	-0.00415	0.03931	0.00064	0.03447	0.04362860516943879	0.04346	0.03383	1.28
SJNBL066148	SJNBL066148	1696	91	0.1037	0.1094	0.00564	-0.02535	0.02208	-0.0126	0.0095	0.6360088550655791	0.04743	0.0221	2.15
SJNBL071611	SJNBL071611	226	65	0.3852	0.1735	0.19056	0.08442	0.30703	0.13318	0.25269	2.94297364225482e-09	0.22261000000000003	0.11951000000000003	1.86
