## Supplementary Figures S1-S6 and Supplementary Tables S1-S11 for "CLEC10A marks an MHC class II-high tumour myeloid state that lies in T-cell-rich neighbourhoods, and its survival association is seen in MYCN non-amplified neuroblastoma": Supplementary_Table_S11_DE_decomposition.csv

	runs	pairs	sig_med	sig_lo	sig_hi	myc	mhc2
unmatched	1	1505.0	395.0	395	395	6.91	7.02
matched on cell number only	5	1505.0	289.0	254	315	5.22	7.07
matched on subtype only	5	1350.0	207.0	182	216	3.68	7.17
matched on depth only	5	1399.0	157.0	129	177	2.02	7.13
matched on depth and subtype	5	1235.0	113.0	109	124	2.27	7.23
