## Supplementary Figures S1-S6 and Supplementary Tables S1-S11 for "CLEC10A marks an MHC class II-high tumour myeloid state that lies in T-cell-rich neighbourhoods, and its survival association is seen in MYCN non-amplified neuroblastoma": Supplementary_Table_S11b_DE_decomposition_all_runs.csv

n_patients_paired	n_sig	Myc Targets V1	Myc Targets V1_mean_stat	MHC class II	MHC class II_mean_stat	design	seed	n_pos	n_neg	n_patients
	395	6.911437639120894	0.608	7.0206871374340585	4.285	all	0	1505	6269	13
	307	4.80282588054723	0.557	6.832232127349828	4.039	n_only	7	1505	1505	13
	274	5.22238648373693	0.534	7.101810946814941	4.502	n_only	11	1505	1505	13
	254	6.454529826074432	0.596	7.092208214753765	4.466	n_only	23	1505	1505	13
	289	5.591298561928501	0.55	7.067357601892862	4.583	n_only	42	1505	1505	13
	315	3.3494803123904227	0.439	6.938705172912194	3.995	n_only	101	1505	1505	13
	129	2.0453335433500177	0.185	7.127068974084764	3.967	depth	7	1397	1397	13
	177	1.879663752137507	0.203	7.098696696333143	3.951	depth	11	1401	1401	13
	158	1.7930609995567146	0.168	7.131838410872346	4.03	depth	23	1405	1405	13
	157	2.058099922287047	0.212	7.10480740466592	3.882	depth	42	1398	1398	13
	149	2.022331195796716	0.203	7.141335905195769	4.056	depth	101	1399	1399	13
	207	3.4871602281085248	0.419	7.161639618557041	4.934	subtype	7	1350	1350	13
	182	3.6781997996935436	0.363	7.203103369912866	4.37	subtype	11	1350	1350	13
	212	5.531801653823331	0.559	7.03739870345236	4.297	subtype	23	1350	1350	13
	216	3.705205608679613	0.455	7.167282467135397	4.57	subtype	42	1350	1350	13
	197	3.461452295349599	0.416	7.188090262775658	4.73	subtype	101	1350	1350	13
	109	2.9367913944679365	0.249	7.229588563937279	4.472	depth+sub	7	1233	1233	13
	113	2.160912828429938	0.181	7.243002730082	4.457	depth+sub	11	1235	1235	13
	111	2.1863028513020235	0.158	7.19757842714872	4.425	depth+sub	23	1238	1238	13
	121	2.2655482510499874	0.193	7.223711663522477	4.488	depth+sub	42	1235	1235	13
	124	3.375326077146438	0.288	7.240961143446551	4.702	depth+sub	101	1236	1236	13
