## Supplementary Figures S1-S6 and Supplementary Tables S1-S11 for "CLEC10A marks an MHC class II-high tumour myeloid state that lies in T-cell-rich neighbourhoods, and its survival association is seen in MYCN non-amplified neuroblastoma": Table1_Cohort_Characteristics.csv

	GSE85047	GSE62564	TARGET-NBL
Patients, n	269	498	153
Deaths, n (%)	75 (28%)	105 (21%)	79 (52%)
Median follow-up, years	5.3	6.5	9.1
Maximum follow-up, years	17.7	18.1	14.7
Age ≥18 months, n (%)	128 (48%)	193 (39%)	124 (81%)
Stage 4, n (%)	123 (46%)	183 (37%)	126 (82%)
MYCN amplified, n (%)	55 (21%) [n=267]	92 (19%) [n=493]	33 (22%) [n=152]
High risk, n (%)	NA	239 (48%)	127 (83%)
MYCN non-amplified, n (deaths)	212 (37)	401 (53)	119 (60)
MYCN amplified, n (deaths)	55 (37)	92 (51)	33 (18)
